# Beyond gene-disease validity: capturing structured data on inheritance, allelic-requirement, disease-relevant variant classes, and disease mechanism for inherited cardiac conditions

**DOI:** 10.1101/2023.04.03.23287612

**Authors:** Katherine S Josephs, Angharad M Roberts, Pantazis Theotokis, Roddy Walsh, Philip J Ostrowski, Matthew Edwards, Andrew Fleming, Courtney Thaxton, Jason D Roberts, Melanie Care, Wojciech Zareba, Arnon Adler, Amy C Sturm, Rafik Tadros, Valeria Novelli, Emma Owens, Lucas Bronicki, Olga Jarinova, Bert Callewaert, Stacey Peters, Tom Lumbers, Elizabeth Jordan, Babken Asatryan, Neesha Krishnan, Ray E Hershberger, C. Anwar A. Chahal, Andrew P. Landstrom, Cynthia James, Elizabeth M McNally, Daniel P Judge, Peter van Tintelen, Arthur Wilde, Michael Gollob, Jodie Ingles, James S Ware

**Affiliations:** National Heart and Lung Institute, Imperial College London, London, UK; Royal Brompton and Harefield Hospitals, Guy’s and St Thomas’ NHS Foundation Trust, London UK; Great Ormond Street Hospital NHS Foundation Trust, London, UK; Amsterdam University Medical Centre, University of Amsterdam, Heart Center, Department of Experimental Cardiology, Amsterdam Cardiovascular Sciences, Amsterdam, The Netherlands; Clinical Genetics & Genomics Lab, Royal Brompton and Harefield Hospitals, Guy’s and St Thomas’ NHS Foundation Trust, London UK; Department of Genetics, University of North Carolina at Chapel Hill, Chapel Hill, NC, USA; Population Health Research Institute, McMaster University, and Hamilton Health Sciences, Hamilton, Ontario, Canada; Department of Molecular Genetics, University of Toronto, Toronto, Canada; Division of Cardiology, Toronto General Hospital, Toronto, Canada; Clinical Cardiovascular Research Center, University of Rochester, Rochester, New York, USA; Division of Cardiology, Peter Munk Cardiac Centre, University Health Network and Department of Medicine, University of Toronto, Toronto, ON, Canada; 23andMe, Sunnyvale, California, Genomic Health; Cardiovascular Genetics Center, Montreal Heart Institute, and Faculty of Medicine, Université de Montréal; Unit of Immunology and Functional Genomics, Centro Cardiologico Monzino IRCCS, Milano, Italy; CHEO Research Institute, University of Ottawa, Ontario, Canada; Department of Genetics, CHEO, Ontario, Canada; Center for Medical Genetics, Ghent University Hospital; Department of Biomolecular Medicine, Ghent University; Department of Cardiology and Genomic Medicine, Royal Melbourne Hospital, Melbourne, Australia; University of Melbourne, Melbourne, Australia; Barts Health & University College London Hospitals NHS Trusts, London, UK; Institute of Health Informatics, University College London, London, UK; Division of Human Genetics, The Ohio State University, Columbus, Ohio USA; Department of Cardiology, Inselspital, Bern University Hospital, University of Bern, Bern, Switzerland; Division of Cardiology, Department of Medicine, Johns Hopkins University School of Medicine, Baltimore, MD, USA; Centre for Population Genomics, Garvan Institute of Medical Research, and UNSW Sydney, Sydney, Australia; Center for Inherited Cardiovascular Diseases, WellSpan Health, Lancaster, PA USA; Cardiac Electrophysiology and Inherited Cardiovascular Diseases, Cardiovascular Division, Hospital of the University of Pennsylvania, Philadelphia, PA USA; Department of Cardiovascular Medicine, Mayo Clinic, Rochester, MN USA; Barts Heart Centre, St Bartholomew’s Hospital, Barts Health NHS Trust, London, UK; Department of Pediatrics and Cell Biology, Duke University School of Medicine, Durham, North Carolina, US; Johns Hopkins Center for Inherited Heart Diseases, Department of Medicine, Johns Hopkins University, Baltimore, Maryland, US; Center for Genetic Medicine, Dept of Medicine (Cardiology), Northwestern University Feinberg School of Medicine, Chicago, IL US; Medical University of South Carolina, Charleston, SC USA; Department of Genetics, University Medical Center Utrecht, Utrecht, the Netherlands; Amsterdam UMC location University of Amsterdam, Department of Cardiology, Meibergdreef 9, Amsterdam, the Netherlands; Amsterdam Cardiovascular Sciences, Heart Failure and arrhythmias, Amsterdam, the Netherlands; Inherited Arrhythmia and Cardiomyopathy Program, Division of Cardiology, University of Toronto, Toronto ON Canada; MRC London Institute of Medical Sciences, Imperial College London, London, UK

**Keywords:** Inherited cardiac conditions, inheritance, allelic requirement, disease mechanism, gene curation, genomic variant filtering, variant interpretation, variant classification

## Abstract

**Background:** As availability of genomic testing grows, variant interpretation will increasingly be performed by genomic generalists, rather than domain-specific experts. Demand is rising for laboratories to accurately classify variants in inherited cardiac condition (ICC) genes, including as secondary findings.

**Methods:** We analyse evidence for inheritance patterns, allelic requirement, disease mechanism and disease-relevant variant classes for 65 ClinGen-curated ICC gene-disease pairs. We present this information for the first time in a structured dataset, CardiacG2P, and assess application in genomic variant filtering.

**Results:** For 36/65 gene-disease pairs, loss-of-function is not an established disease mechanism, and protein truncating variants are not known to be pathogenic. Using CardiacG2P as an initial variant filter allows for efficient variant prioritisation whilst maintaining a high sensitivity for retaining pathogenic variants compared with two other variant filtering approaches.

**Conclusions:** Access to evidence-based structured data representing disease mechanism and allelic requirement aids variant filtering and analysis and is pre-requisite for scalable genomic testing.
