## Additional File 1 for "Beyond gene-disease validity: capturing structured data on inheritance, allelic-requirement, disease-relevant variant classes, and disease mechanism for inherited cardiac conditions"

### Sheet: Additional_File1 Syndromic HCM
	Hypertrophic Cardiomyopathy - Rare syndromic disorder with HCM that can present with isolated left ventricular hypertrophy (LVH)
	Gene	Disease	Gene-Disease Validitya	Inheritance	Allelic requirment	Crosscutting Modifiers	Disease-associated variant consequence	Variant classes reported with evidence of pathogenicity
	Hypertrophic Cardiomyopathy Intrinsic cardiomyopathy
	PLNb	PLN-related Intrinsic Cardiomyopathy	Definitive	AD	Monoallelic autosomal	Typified by incomplete penetrance	Decreased gene product level; Altered gene product sequence	Missense; Inframe indels; NMD truncating*; Structural variants (whole exon deletions)
	Rare familial syndrome with HCM that can present with isolated left ventricular hypertrophy (LVH)
	ALPK3	ALPK3-related HCM	Strong	AR; AD	Biallelic autosomal; Monoallelic autosomal		Decreased gene product level; Altered gene product sequence	Missense; NMD truncating*
	CACNA1C	CACNA1C-related Timothy syndrome	Definitive	AD	Monoallelic autosomal	Typically de novo	Altered gene product sequence	Missense
	DES	DES-related Myofibrillar myopathy	Definitive	AR; AD	Biallelic autosomal; Monoallelic autosomal	Typified by incomplete penetrance; Typified by age-related onset	Absent gene product level; Altered gene product sequence	Missense; Inframe deletion; NMD truncating*
	FHL1	FHL1-related Emery-Dreifuss muscular dystrophy	Definitive	X-linked recessive	Monoallelic X hemizygous	Typified by age-related onset	Decreased gene product level; Altered gene product sequence	Splice region; Frameshift variant NMD escaping; Stop gained NMD escaping; Missense; Stop lost
	FLNC	FLNC-related Myofibrillar myopathy	Definitive	AD	Monoallelic autosomal	Typified by age-related onset	Altered gene product sequence	Missense; Inframe deletion; Stop gained NMD escaping
	GLA	GLA-related Fabry disease	Definitive	X-linked recessive	Monoallelic X hemizygous		Decreased gene product level; Altered gene product sequence	Missense; Inframe indels; NMD truncating*; Intronic variants leading to cryptic splice site; Structural variants
	LAMP2	LAMP2-related Danon disease	Definitive	X-linked dominant	Monoallelic X heterozygous	Typified by age-related onset	Decreased gene product level; Altered gene product sequence	Missense; Start lost; NMD truncating*; Copy number variants
	PRKAG2	PRKAG2-related cardiomyopathy	Definitive	AD	Monoallelic autosomal		Altered gene product sequence	Missense; Inframe insertion
	PTPN11	PTPN11-related Noonan syndrome	Definitive	AD	Monoallelic autosomal		Altered gene product sequence	Missense; Inframe deletion
	PTPN11	PTPN11-related Noonan syndrome with multiple lentigines	Definitive	AD	Monoallelic autosomal		Altered gene product sequence	Missense
	RAF1	RAF1-related Noonan syndrome	Definitive	AD	Monoallelic autosomal		Altered gene product sequence	Missense; Inframe deletion
	RIT1	RIT1-related Noonan syndrome	Definitive	AD	Monoallelic autosomal		Altered gene product sequence	Missense
	TTR	TTR-related hereditary ATTR amyloidosis	Definitive	AD	Monoallelic autosomal	Typified by incomplete penetrance	Altered gene product sequence	Missense; Inframe indels
	aGene-Disease Validity - ClinGen classification (https://clinicalgenome.org/) bPLN-related intrinsic cardiomyopathy is also recorded under DCM in Table 1 *NMD truncating = truncating variants nonsense mediated decay (NMD) triggering: frameshift, stop gained, splice acceptor/donor, splice region/intronic variants with proven effect on splicing AD - autosomal dominant; AR - autosomal recessive; ind…
